# VADEr: Vision Transformer-Inspired Framework for Polygenic Risk Reveals Underlying Genetic Heterogeneity in Prostate Cancer

**DOI:** 10.1101/2025.05.16.25327672

**Authors:** James V. Talwar, Adam Klie, Meghana S. Pagadala, Gil Pasternak, Brent Rose, Tyler M. Seibert, Melissa Gymrek, Hannah Carter

## Abstract

Polygenic risk scores (PRSs) serve as quantitative metrics of genetic liability for various conditions. Traditionally calculated as an effect size weighted genotype summation, this formulation assumes conditional feature independence and overlooks the potential for complex interactions among genetic variants. Transformers, a class of deep learning architectures known for capturing dependencies between features, have demonstrated remarkable predictive power across domains. In this work, we introduce VADEr, a Vision Transformer (ViT)-inspired architecture that combines techniques from both natural language processing and computer vision to capture properties exhibited by genetic data and model local and global interactions for genotype-to-phenotype prediction. Evaluating VADEr’s performance in predicting prostate cancer (PCa) risk, we found that across a range of metrics, including accuracy, average precision, and Matthews correlation coefficient, VADEr outperformed all benchmark methods, demonstrating its effectiveness in the context of complex disease risk prediction. To illuminate identified drivers of disease risk by VADEr, we formulated DARTH scores, an attention-based attribution metric, to capture the personalized contribution of each genomic region. These scores revealed distinct genetic heterogeneity captured by VADEr, with drivers of predicted risk identified in key PCa risk regions including the *HOXB13*, *TMPRSS2*, and *MSMB* loci. DARTH scores also revealed germline predispositions for particular PCa molecular subtypes, including an association between the *LMTK2* locus and the *SPOP* subtype, both implicated in the regulation of androgen receptor activity. Overall, by effectively capturing dependencies among genetic variants and providing interpretable insights, VADEr and DARTH scores offer a promising direction for advancing genotype-to-phenotype prediction, particularly in complex disease.
