## Supplementary Table 1 for "VADEr: Vision Transformer-Inspired Framework for Polygenic Risk Reveals Underlying Genetic Heterogeneity in Prostate Cancer"

### Sheet: Table_S1_Subtype_Significant_Pa
Molecular Subtype	Patch Chromosome	Patch Coordinates (GRCh37)	Genes Found In Patch	Patch Density (# Variants In Patch)	Point-biserial Correlation (r_pb)	Correlation Significance (p-value)	Subtype AUC	Subtype AP	Permutation Testing p-value: Correlation	Permutation Testing p-value: AUC	Permutation Testing p-value: AP
4: FLI1	5	75.75 - 76 Mb	IQGAP2, F2RL2	1*	0.277	0.00359	0.75	0.172	0.002	0.047	0.015
4: FLI1	18	56.5 - 56.75 Mb	ZNF532	7	0.242	0.0298	0.906	0.346	0.002	0.001	0.015
5: SPOP	7	97.75 - 98 Mb	LMTK2, BHLHA15, TECPR1, BRI3, BAIAP2L1	48	0.3	0.00047	0.563	0.274	0.001	0.136	0.001
7: IDH1	4	106 - 106.25 Mb	TET2	70	0.225	0.0336	0.954	0.207	0.00799	0.00599	0.0168
7: IDH1	4	106.25 - 106.5 Mb	PPA2, ARHGEF38	48	0.271	0.00211	0.963	0.545	0.003	0.00599	0.00599
7: IDH1	6	109.25 - 109.5 Mb	ARMC2, SESN1, CEP57L1	25	0.352	1.15e-06	0.841	0.511	0.00719	0.0539	0.00799
7: IDH1	16	71.5 - 71.75 Mb	ZNF19, AC010547.4, CHST4, TAT, MARVELD3, PHLPP2	9	0.237	0.0211	0.965	0.3	0.003	0.00599	0.015
7: IDH1	17	47.25 - 47.5 Mb	B4GALNT2, GNGT2, ABI3, PHOSPHO1, ZNF652, PHB	31	0.234	0.0211	0.965	0.181	0.00719	0.00599	0.019
7: IDH1	21	42.75 - 43 Mb **	MX2, MX1, TMPRSS2	30	0.356	1.15e-06	0.974	0.563	0.00719	0.00719	0.00799
* = Single SNP patch, containing the feature/variant rs34592828 (5:75996909:G:A).
** = cluster 2 signature TMPRSS2 patch
Supplementary Table 1: Summary and patch-level statistics for all significant DARTH score-molecular subtype associations.
